# The spatio-temporal landscape of lung pathology in SARS-CoV-2 infection

**DOI:** 10.1101/2020.10.26.20219584

**Authors:** André Figueiredo Rendeiro, Hiranmayi Ravichandran, Yaron Bram, Steven Salvatore, Alain Borczuk, Olivier Elemento, Robert Edward Schwartz

**Author notes:** Co-first authors (André Figueiredo Rendeiro, Hiranmayi Ravichandran). Co-senior authors (Alain Borczuk, Olivier Elemento, Robert Edward Schwartz).

## Abstract

Recent studies have provided insights into the pathology and immune response to coronavirus disease 2019 (COVID-19)^1–8^. However thorough interrogation of the interplay between infected cells and the immune system at sites of infection is lacking. We use high parameter imaging mass cytometry^9^ targeting the expression of 36 proteins, to investigate at single cell resolution, the cellular composition and spatial architecture of human acute lung injury including SARS-CoV-2. This spatially resolved, single-cell data unravels the disordered structure of the infected and injured lung alongside the distribution of extensive immune infiltration. Neutrophil and macrophage infiltration are hallmarks of bacterial pneumonia and COVID-19, respectively. We provide evidence that SARS-CoV-2 infects predominantly alveolar epithelial cells and induces a localized hyper-inflammatory cell state associated with lung damage. By leveraging the temporal range of COVID-19 severe fatal disease in relation to the time of symptom onset, we observe increased macrophage extravasation, mesenchymal cells, and fibroblasts abundance concomitant with increased proximity between these cell types as the disease progresses, possibly as an attempt to repair the damaged lung tissue. This spatially resolved single-cell data allowed us to develop a biologically interpretable landscape of lung pathology from a structural, immunological and clinical standpoint. This spatial single-cell landscape enabled the pathophysiological characterization of the human lung from its macroscopic presentation to the single-cell, providing an important basis for the understanding of COVID-19, and lung pathology in general.
