## Supplementary Table 1 for "The spatio-temporal landscape of lung pathology in SARS-CoV-2 infection"

### Sheet: clinical_annotation
sample_name	age_range	sex	race	smoker	disease_group	days_intubated	days_of_disease	days_in_hospital	fever	fever_temperature_celsius	cough	shortness_of_breath	classification	cause_of_death	hospitalization	intubated	lung_weight_grams	comorbidities	treated	treatment	Airway	Alveolar pmn	Chronic Alveolar inflammation/ Macrophage	Acute alveolar wall inflammation	Chronic alveolar wall inflammation	Microthrombi	Large thrombi	Hyaline membranes	Type 2 hyperplasia only	Type 2 with fibroblasts	Organizing pneumonia	Squamous metaplasia	Other lung lesions	PLT/mL	D-dimer (mg/L)	WBC	LY%	PMN %	imc_organ	imc_acquisition_date	imc_acquisition_id	imc_instrument	imc_mcd_file
20200629_NL1915A	65-69	Male	Black	No	Healthy	3		8						Abdominal bleeding, residual carcinoma	True	True	1280	htn dm2 hyperlipidemia pancreatic ca	False																				Lung	20200630	NL1915A	fluidigm_hyperion	data/20200629_NL1915A/20200629_NL1915A.mcd
20200702_NL_ARCHOI114					Healthy									unknown					False																				Lung	20200702	NL_ARCHOI114	fluidigm_hyperion	data/20200702_NL_ARCHOI114/20200702_NL_ARCHOI114.mcd
20200728_NL6699	75-79	Male	White	Former	Healthy									carcinoid tumor adjacent lung, mild COPD					False														mild copd						Lung	20200728	NL6699	fluidigm_hyperion	data/20200728_NL6699/20200728_NL6699.mcd
20200804_NL1933A_RUN2	70-74	Female	Hispanic	No	Healthy	0		2						MI	True	False	720	dementia hyperlipidemia cad emphysema	False														emphysema						Lung	20200804	NL1933A_RUN2	fluidigm_hyperion	data/20200804_NL1933A_RUN2/20200804_NL1933A_RUN2.mcd
20200612_FLU_1923	45-49	Female	White	No	Flu	2		4						ARDS INFLUENZA	True	True	2060	DM2 CKD HTN HYPOTHYROID OBESITY	False																				Lung	20200612	FLU_1923	fluidigm_hyperion	data/20200612_FLU_1923/20200612_FLU_1923.mcd
20200714_FLU_205	50-55	Female	Hispanic	No	Flu	0		6						ARDS INFLUENZA	True	False	1600	SLE ILD CIRRHOSIS	False																				Lung	20200714	FLU_205	fluidigm_hyperion	data/20200714_FLU_205/20200714_FLU_205.mcd
20200609_ARDS_1921	30-34	Male		No	ARDS	15	28	28	False	36	False	False				True		CAD, gastric cancer	True	TRANSFUSION ANTIBIOTICS ANTIFUNGALS														206		8.9	9.9	82.5	Lung	20200609	ARDS_1921	fluidigm_hyperion	data/20200609_ARDS_1921/20200609_ARDS_1921.mcd
20200807_ARDS_SEPSIS_19142	70-74	Female	Hispanic	No	ARDS	25		34	False	36				ARDS and aspiration	True	True	1220	dm2 htn cad breast ca valve disease dementia	False														no thrombi						Lung	20200807	ARDS_SEPSIS_19142	fluidigm_hyperion	data/20200807_ARDS_SEPSIS_19142/20200807_ARDS_SEPSIS_19142.mcd
20200810_ARDS_SEPSIS_19135	35-39	Female	Black	No	ARDS	3	16	16	False	37	False	True				True		Sjogren's syndrome	True	antibiotics pressors steroids														183		6.3	19.2	72.8	Lung	20200810	ARDS_SEPSIS_19135	fluidigm_hyperion	data/20200810_ARDS_SEPSIS_19135/20200810_ARDS_SEPSIS_19135.mcd
20200812_ARDS_SEPSIS_1966	70-74	Male	White	No	ARDS	0	32	32	False	36	False	False				False		dm2, cad A-FIB	True	ANTIBIOTICS STEROIDS														269		12.4	12.4	75.6	Lung	20200812	ARDS_SEPSIS_1966	fluidigm_hyperion	data/20200812_ARDS_SEPSIS_1966/20200812_ARDS_SEPSIS_1966.mcd
20200610_ARDS_PNE19127	60-64	Male	Black	Former	Pneumonia	0		10						pneumonia	True	False	1590	Hemophilia cirrhosis esrd dm2 chf	False																				Lung	20200610	ARDS_PNE19127	fluidigm_hyperion	data/20200610_ARDS_PNE19127/20200610_ARDS_PNE19127.mcd
20200613_ARDS_PNE19100	75-79	Male	White	No	Pneumonia	25		25						ARDS PNEUMONIA	True	True	1770	DIABETES CHF CVA	False																				Lung	20200613	ARDS_PNE19100	fluidigm_hyperion	data/20200613_ARDS_PNE19100/20200613_ARDS_PNE19100.mcd
20200806_ARDS_PNE1920					Pneumonia														False																				Lung	20200806	ARDS_PNE1920	fluidigm_hyperion	data/20200806_ARDS_PNE1920/20200806_ARDS_PNE1920.mcd
20200619_COVID_12_EARLY	55-59	Male	White	No	COVID19_early	0	21		False	36	True	True	ARDS- Spike Positive In Situ Positive	COVID pneumonia	True	False	1600	Y (DM2, HTN, CAD, cholangiocarcinoma)	True	enoxaparin/heparin HC+Abx	False	True	True	True	True	True	True	True	True	False	False	True	Microscopic stage 4 cholangiocarcinoma	92	3154	29.1	1	80.7	Lung	20200619	COVID_12_EARLY	fluidigm_hyperion	data/20200619_COVID_12_EARLY/20200619_COVID_12_EARLY.mcd
20200630_COVID_10_EARLY_RUN2	55-59	Female	White	No	COVID19_early	0	11				True	True	ARDS- Spike Positive In Situ Positive	COVID pneumonia	True	False	1550	Y (DM2, HTN, Sickle cell)	True	HC+ Abx	True	True	True	False	True	True	True	True	False	True	False	True	NO	400	33122	9.5	23	68	Lung	20200630	COVID_10_EARLY_RUN2	fluidigm_hyperion	data/20200630_COVID_10_EARLY_RUN2/20200630_COVID_10_EARLY_RUN2.mcd
20200713_COVID_3_EARLY	70-74	Male	Hispanic		COVID19_early	0	5				True	True	ARDS- Spike Positive In Situ Positive	ARDS and acute myocardial infarction	False	False	1825	Y (Diabetes, HTN)	True		True	True	True	True	True	True	False	True	True	False	False	True	NO						Lung	20200713	COVID_3_EARLY	fluidigm_hyperion	data/20200713_COVID_3_EARLY/20200713_COVID_3_EARLY.mcd
20200716_COVID_1_EARLY	60-64	Male	Hispanic	Former	COVID19_early	0	1		True	38	False	True	Aveolar Injury - Spike Positive In Situ Positive	Respiratory failure/pneumonia	False	False	2100	Y (Diabetes. HTN, CAD)	True		True	True	True	True	False	True	False	False	False	False	False	False	NO	173		17.4	8.1	83.8	Lung	20200716	COVID_1_EARLY	fluidigm_hyperion	data/20200716_COVID_1_EARLY/20200716_COVID_1_EARLY.mcd
20200722_COVID_28_EARLY	60-64	Male	Hispanic	No	COVID19_late	32	36	36			False	True	ARDS- Spike Negative In Situ Negative	COVID pneumonia	True	True	2520	N	True	heparin+HC+Abx	True	True	False	False	False	False	True	False	False	True	True	True	abscess, ptx, acute pneumonia	348	4848	15.8	0.9	97.1	Lung	20200722	COVID_28_EARLY	fluidigm_hyperion	data/20200722_COVID_28_EARLY/20200722_COVID_28_EARLY.mcd
20200623_COVID_23_LATE	55-59	Male	Hispanic	Former	COVID19_late	25	33		False	37	True	True	ARDS- Spike Negative In Situ Negative	Hemorrhagic stroke, ARDS	True	True	2455	Y (HTN, DM2, CAD)	True	heparin,Steroids, HC, Abx	True	False	True	False	True	True	False	True	False	True	True	False	Abscess, Fibrosis	166	2000	21.8	4.8	90.1	Lung	20200623	COVID_23_LATE	fluidigm_hyperion	data/20200623_COVID_23_LATE/20200623_COVID_23_LATE.mcd
20200701_COVID_11_LATE	75-79	Male	White	No	COVID19_late	25	32				True	True	ARDS- Spike Negative In Situ Negative	COVID pneumonia	True	True		Y (HTN, Lung Ca)	True	Enoxaparin+HC+ Abx	True	True	True		True	True	True	True	False	True	True	True	Lung Infarct	268	15032	4.6	7.5	88.2	Lung	20200701	COVID_11_LATE	fluidigm_hyperion	data/20200701_COVID_11_LATE/20200701_COVID_11_LATE.mcd
20200708_COVID_21_LATE	65-69	Male	White	Former	COVID19_late	17	32		True	38	True	True	ARDS- Spike Negative In Situ Negative	Hemorrhagic stroke, ARDS	True	True	1700	Y (HTN, hyperlipidemia, Obesity, Diabetes HbA1c=7.0)	True	enoxaparin, HC+Abx	True	True	True	True	True	True	True	True	False	True	True	True	Emphysmea, Bibasilar homeycomb lung	250	32219	11.1	6.6	88.7	Lung	20200708	COVID_21_LATE	fluidigm_hyperion	data/20200708_COVID_21_LATE/20200708_COVID_21_LATE.mcd
20200721_COVID_30_LATE_RUN2	50-55	Male		No	COVID19_late	29	35	35	True	39	True	True	ARDS- Spike Negative In Situ Negative	ARDS	True	True	2090	Y( Hyperlipidemia, DM2, CAD)	True	enoxaparin, HC+Abx	True	False	True	False	True	False	False	False	False	True	True	True	infarct, abscess	126	5128	11.5	0.5	91.7	Lung	20200721	COVID_30_LATE_RUN2	fluidigm_hyperion	data/20200721_COVID_30_LATE_RUN2/20200721_COVID_30_LATE_RUN2.mcd
20200724_COVID_24_LATE	70-74	Female	White		COVID19_late	13	49	42	True	39	True	True	ARDS- Spike Negative In Situ Negative	COVID pneumonia	True	True	1670	Y(AML, HTN)	True	enoxaparin+HC+Abx	True	False	True	False	True	True	True	True	False	True	True	True		198	1161	0.3	88	12	Lung	20200724	COVID_24_LATE	fluidigm_hyperion	data/20200724_COVID_24_LATE/20200724_COVID_24_LATE.mcd
