## Supplementary Table 2 for "The spatio-temporal landscape of lung pathology in SARS-CoV-2 infection"

### Sheet: Sheet1
Metal tag	Antibody	Clone	Dilution	Stock concentration (mg/ml)	Vendor	Catalog	Lot ID
113In	Histone H3	D1H2	1:400	0.5	Cell Signaling Technology	4499BF	17
141Pr	Alpha-Smooth Muscle Actin	1A4	1:400	0.5	Fluidigm	3141017D	651904
142Nd	iNOS	SP126	1:50	0.5	Abcam	ab239990	GR3245763-1
143Nd	CD117/C-KIT	OTI2B12	1:25	0.5	Novus Biologicals	NBP2-71076	F001
144Nd	CD206	E2L9N	1:100	0.2	Cell Signaling Technology	91992BF	2
145Nd	TTF1	8G7G3/1 + NX2.1/690	1:25	0.5	Novus Biologicals	NBP2-47773	7080-3PABX200409
146Nd	CD16	EPR16784	1:100	0.5	Fluidigm	3146020D	1011904
147Sm	CD163	EDHu-1	1:100	0.5	Fluidigm	3147021D	1631904
148Nd	CD14	D7A2T	1:50	0.5	Cell Signaling Technology	56082BF	2
149Sm	CD11b	SP331	1:50	0.5	Abcam	ab238794	GR3245427-1
150Nd	CD68	KP1	1:50	0.5	Abcam	ab233172	GR3290526-3
151Eu	CD31	EP3095	1:50	0.5	Abcam	ab216459	GR3296596-1
152Sm	CD45	D9M8I	1:100	0.5	Fluidigm	3152018D	2891711
153Eu	SARS-CoV 2 Spike S1 protein	Rabbit Polyclonal	1:50	0.5	GeneTex	GTX135356	43932
154Sm	Vimentin	D21H3	1:200	0.5	Fluidigm	3154014A	591704
155Gd	SC5b-9	Murine monoclonal	1:25	0.5	Quidel Corporation	A239	153280
156Gd	CD4	OTI5D9	1:50	0.5	Novus Biologicals	NBP2-70357	W001
158Gd	Phospho-Stat3 (Tyr705)	D3A7	1:25	0.5	Cell Signaling Technology	9145BF	39
159Tb	CD56	MEM-188	1:50	0.5	BioLegend	304602	B245303
160Gd	IL-6	OTI3G9	1:25	0.3	Novus Biologicals	NBP2-71027	F001
161Dy	CD20	L26	1:200	0.5	Novus Biologicals	NBP2-80486	931-2PABX200423
162Dy	CD8a	C8/144B	1:100	0.5	eBioscience	14-0085-82	2132595
163Dy	CD15	W6D3	1:50	0.5	BioLegend	323035	B267076
164Dy	Arginase-1	D4E3M	1:50	0.5	Cell Signaling Technology	93668BF	5
165Ho	Phospho-CREB (Ser133)	87G3	1:50	0.5	Cell Signaling Technology	9198BF	17
166Er	IL-1β	3A6	1:50	0.5	Cell Signaling Technology	12242BF	2
167Er	CD123	IL3RA/2947R	1:50	0.5	Novus Biologicals	NBP2-79851	3563-4PABX200206
168Er	Ki-67	B56	1:50	0.5	Fluidigm	3168022D	2411806
169Tm	Collagen type I	Polyclonal	1:300	0.5	Fluidigm	3169023D	2501807
170Er	CD3	Polyclonal, C-Terminal	1:100	0.5	Fluidigm	3170019D	241809
171Yb	CD57	HNK-1	1:100	0.3	Fluidigm	359602	B287684
172Yb	Cleaved Caspase-3 (Asp175)	5A1E	1:50	0.5	Fluidigm	3172027D	412006
173Yb	Myeloperoxidase (MPO)	E1E7I	1:25	0.5	Cell Signaling Technology	14569BF	2
174Yb	Keratin 8/18	C51	1:100	0.5	Fluidigm	3174022D	181806
175Lu	Mast cell Tryptase	AA1	1:100	0.4	BioLegend	369402	B287682
176Yb	CD11c	EP1347Y	1:50	0.3	Abcam	ab216655	GR3210349-14
191Ir	DNA1	DNA intercalators	1:300	125mM	Fluidigm	201192B
193Ir	DNA2	DNA intercalators	1:300	125mM	Fluidigm	201192B
